# Pre-existing cancer cells and induced fibroblasts are key cells for early chemoresistance in ovarian cancer

**DOI:** 10.1101/2024.02.03.24302058

**Authors:** Langyu Gu, Shasha He, Linxiang Wu, Yu Zeng, Yang Zhang, Chenqing Zheng, Chuling Wu, Huishan Xu, Xiaoyan Zhang, Hongwei Shen, Shuzhong Yao, Yufeng Ren, Guofen Yang

## Abstract

Chemoresistance has long been a significant but unresolved issue in the treatment of various cancers, including the most deadly gynecological cancer, the high-grade serous ovary cancer (HGSOC). In this study, single nuclei transcriptome analyses were utilized to identify key cells and core networks for chemoresistance in HGSOC patients with different early responses to platinum-based chemotherapy at the single-cell level. Biomarkers for chemoresistance were also screened using bulk transcriptome data from independent cohorts with larger sample sizes. A total of 62,482 single cells from six samples were analyzed, revealing that chemoresistant cancer cells (Epithelial cells_0) pre-existed within individual patient before treatment. Two network modules formed with hub genes such as hormone-related genes (ESR1 and AR), insulin-related genes (INSR and IGF1R), and CTNNB1, were significantly overexpressed in these cells in the chemoresistant patient. BMP1 and TPM2 could be promise biomarkers in identifying chemoresistant patients before chemotherapy using bulk transcriptome data. Additionally, chemotherapy-induced fibroblasts (Fibroblasts_01_after) emerged as key stromal cells for chemoresistance. One network module containing one subnetwork formed by cholesterol biosynthesis-related genes and one subnetwork formed by cancer-related genes such as STAT3 and MYC, was significantly overexpressed in these cells in the chemoresistant patient. Notably, the NAMPT-INSR was the most prioritized ligand-receptor pair for cells interacting with Fibroblasts_01_after cells and Epithelial cells_0 cells to drive the up-regulation of their core genes, including IL1R1, MYC and INSR itself. Our findings deepen the understandings about mechanisms of early chemoresistance in HGSOC patients.
