## Supplementary File 1 for "Pre-existing cancer cells and induced fibroblasts are key cells for early chemoresistance in ovarian cancer"

### Sheet: Sheet1
Supplementary file 1 Clinical information of three HGSOC patients
ID	stage	sampling site	treatment	pre-chemotherapy				post-chemotherapy
				CA125 U/mL	tMTV/cm3	TLG		CA125 U/mL	tMTV/cm3	TLG
PR1	IIIC	ovary	neoadjuvant chemotherapy	1136.5	652.97	1432.82		8.7	43.03	157.56
PD	IIIC	ovary	neoadjuvant chemotherapy	591.5	56.18	178.59		218.4	87.82	305.91
PR2	IIIC	ovary	neoadjuvant chemotherapy	5011.8	449.84	1793.75		455.5	56.9	178.97
